# Emergence of a new SARS-CoV-2 variant from GR clade with a novel S glycoprotein mutation V1230L in West Bengal, India

**DOI:** 10.1101/2021.05.24.21257705

**Authors:** Rakesh Sarkar, Ritubrita Saha, Pratik Mallick, Ranjana Sharma, Amandeep Kaur, Shanta Dutta, Mamta Chawla-Sarkar

## Abstract

India is currently facing the devastating second wave of COVID-19 pandemic resulting in approximately 4000 deaths per day. To control this pandemic continuous mutational surveillance and genomic epidemiology of circulating strains is very important. In this study, we performed mutational analysis of the protein coding genes of SARS-CoV-2 strains (n=2000) collected during January 2021 to March 2021. Our data revealed the emergence of a new variant in West Bengal, India, which is characterized by the presence of 11 co-existing mutations including D614G, P681H and V1230L in S-glycoprotein. This new variant was identified in 70 out of 412 sequences submitted from West Bengal. Interestingly, among these 70 sequences, 16 sequences also harbored E484K in the S glycoprotein. Phylogenetic analysis revealed strains of this new variant emerged from GR clade (B.1.1) and formed a new cluster. We propose to name this variant as GRL or lineage B.1.1/S:V1230L due to the presence of V1230L in S glycoprotein along with GR clade specific mutations. Co-occurrence of P681H, previously observed in UK variant, and E484K, previously observed in South African variant and California variant, demonstrates the convergent evolution of SARS-CoV-2 mutation. V1230L, present within the transmembrane domain of S2 subunit of S glycoprotein, has not yet been reported from any country. Substitution of valine with more hydrophobic amino acid leucine at position 1230 of the transmembrane domain, having role in S protein binding to the viral envelope, could strengthen the interaction of S protein with the viral envelope and also increase the deposition of S protein to the viral envelope, and thus positively regulate virus infection. P618H and E484K mutation have already been demonstrated in favor of increased infectivity and immune invasion respectively. Therefore, the new variant having G614G, P618H, P1230L and E484K is expected to have better infectivity, transmissibility and immune invasion characteristics, which may pose additional threat along with B.1.617 in the ongoing COVID-19 pandemic in India.
