## Supplementary Table 1 for "Emergence of a new SARS-CoV-2 variant from GR clade with a novel S glycoprotein mutation V1230L in West Bengal, India": Supplimentary Table 1.xlsx

### Sheet: Sheet1
Virus name	State	District	Clade	NSP1	NSP2	NSP3	NSP4	NSP5	NSP6	NSP7	NSP8	NSP9	NSP10	NSP11	NSP12	NSP13	NSP14	NSP15	NSP16	S Glycoprotein	NS3	E	M	NS6	NS7a	NS7b	NS8	N
hCoV-19/India/WB-1931500693878/2021| EPI_ISL_1419458|2021-01-01	WB	Kolkata	GR			T1189I, T1379I	D279N, L353F		S118L		V26F	P71S			P323L					D614G, P681H, V1230L	G172C						V62L	R203K, G204R
hCoV-19/India/WB-1931300201452/2021| EPI_ISL_1419224|2021-01-02	WB	Howrah	GR			K525R	D279N, L353F				V26F	P71S			P323L					D614G, P681H, V1230L	G172C						V62L	R203K, G204R
hCoV-19/India/WB-1931300201468/2021| EPI_ISL_1419225|2021-01-02	WB	Howrah	GR			K525R	D279N, L353F				V26F	P71S			P323L					D614G, P681H, V1230L	G172C						V62L	R203K, G204R
hCoV-19/India/WB-1931500697668/2021| EPI_ISL_1419429|2021-01-02	WB	Kolkata	GR			T1189I, T1379I	D279N, L353F		S118L		V26F	P71S			P323L					D614G, P681H, V1230L	G172C						V62L	R203K, G204R
hCoV-19/India/WB-1931500697685/2021| EPI_ISL_1419433|2021-01-02	WB	Kolkata	GR			T1189I, T1379I	D279N, L353F		S118L		V26F	P71S			P323L					D614G, P681H, V1230L	G172C						V62L	R203K, G204R
hCoV-19/India/WB-1931700186624/2021| EPI_ISL_1419801|2021-01-09	WB	Paschim Medinipur	GR				D279N, L353F	S284G			V26F	P71S			P323L					D614G, P681H, V1230L, A845S	G172C						V62L	R203K, G204R
hCoV-19/India/WB-1931200133253/2021| EPI_ISL_1419176|2021-01-12	WB	Hooghly	GR			P340L	D279N, L353F				V26F				P323L					D614G, P681H, V1230L	G172C						V62L	R203K, G204R
hCoV-19/India/WB-1930300445040/2021| EPI_ISL_1419693|2021-01-12	WB	North 24 Parganas	GR		L451F		D279N, L353F				V26F				P323L					D614G, P681H, V1230L	G172C, G251C						V62L	R203K, G204R
hCoV-19/India/WB-1931300211844/2021| EPI_ISL_1419213|2021-01-15	WB	Howrah	GR			L1259F	D279N, L353F				V26F				P323L					D614G, P681H, V1230L, G184V, V1104I	G172C						V62L	G30R, R203K, G204R
hCoV-19/India/WB-1930300452975/2021| EPI_ISL_1419698|2021-01-15	WB	North 24 Parganas	GR			L1259F	D279N, L353F				V26F				P323L					D614G, P681H, V1230L, G184V, V1104I	G172C						V62L	G30R, R203K, G204R
hCoV-19/India/WB-1931300212610/2021| EPI_ISL_1419215|2021-01-16	WB	Howrah	GR		V94L	D135Y, T936I, T1184M, C1392F	L264F, D279N, L353F				V26F				P323L					D614G, P681H, V1230L	G172C						V62L	R203K, G204R
hCoV-19/India/WB-1931300212962/2021| EPI_ISL_1419216|2021-01-16	WB	Howrah	GR				D279N, L353F				V26F				P323L					D614G, P681H, V1230L	G172C						V62L	R203K, G204R
hCoV-19/India/WB-1931200134685/2021| EPI_ISL_1419174|2021-01-18	WB	Hooghly	GR		V594F		D279N, L353F	L58F			V26F				P323L					D614G, P681H, V1230L, I1130M	G172C			W27L			V62L	R203K, G204R
hCoV-19/India/WB-1930300458086/2021| EPI_ISL_1419700|2021-01-18	WB	North 24 Parganas	GR		W450C		D279N, L353F		V149F		V26F				L49I, P323L				A34V	D614G, P681H, V1230L, V952F	G172C, D210Y						V62L	R203K, G204R
hCoV-19/India/WB-1930400299050/2021| EPI_ISL_1419448|2021-01-19	WB	Kolkata	GR			S609I	D279N, L353F				V26F				P323L					D614G, P681H, V1230L	V112I, G172C						V62L	R203K, G204R, Q289H
hCoV-19/India/WB-1930400301447/2021| EPI_ISL_1419452|2021-01-20	WB	Kolkata	GR				D279N, L353F				V26F	P71S			K91R, P323L			D300N	T151I	D614G, P681H, V1230L	G172C	T9I					V62L	R203K, G204R
hCoV-19/India/WB-1931500788329/2021| EPI_ISL_1419468|2021-01-20	WB	Kolkata	GR			T1335I	D279N, L353F		K109N		V26F				P323L				K160R	D614G, P681H, V1230L, T618A	G172C						V62L	R203K, G204R
hCoV-19/India/WB-1930300462352/2021| EPI_ISL_1419708|2021-01-20	WB	North 24 Parganas	GR				D279N, L353F	T196M			V26F				P323L					D614G, P681H, V1230L	G172C						T11I, V62L, C102F	R203K, G204R
hCoV-19/India/WB-1930300462506/2021| EPI_ISL_1419709|2021-01-20	WB	North 24 Parganas	GR				D279N, L353F	A129V	V149F		V26F				P323L					D614G, P681H, V1230L, E484K	G172C, D265Y						V62L	R203K, G204R
hCoV-19/India/WB-1930300464838/2021| EPI_ISL_1419710|2021-01-21	WB	North 24 Parganas	GR				D279N, L353F		S106F		V26F				P323L					D614G, P681H, V1230L	G172C						V62L, S67F	R203K, G204R
hCoV-19/India/WB-1930300464982/2021| EPI_ISL_1419716|2021-01-21	WB	North 24 Parganas	GR		S430A	A150V	D279N, L353F				V26F				P323L			S288Y		D614G, P681H, V1230L	G11R, G172C						V62L	R203K, G204R
hCoV-19/India/WB-1931500768748/2021| EPI_ISL_1419903|2021-01-22	WB	South 24 Parganas	GR				D279N, L353F				V26F	P71S			P323L					D614G, P681H, V1230L	G172C						V62L	R203K, G204R
hCoV-19/India/WB-1930400309394/2021| EPI_ISL_1419475|2021-01-25	WB	Kolkata	GR			P822S	D279N, L353F				V26F				P323L		L152I			D614G, P681H, V1230L	G172C						V62L	R203K, G204R
hCoV-19/India/WB-1930400309409/2021| EPI_ISL_1419476|2021-01-25	WB	Kolkata	GR			P822S	D279N, L353F				V26F				P323L		L152I			D614G, P681H, V1230L	G172C						V62L	R203K, G204R
hCoV-19/India/WB-1932000215008/2021| EPI_ISL_1419662|2021-01-25	WB	Nadia	GR				D279N, L353F	T196M			V26F				P323L					D614G, P681H, V1230L	G172C						T11I, V62L	R203K, G204R, G215C
hCoV-19/India/WB-1930300474829/2021| EPI_ISL_1419719|2021-01-26	WB	North 24 Parganas	GR				D279N, L353F		G277S		V26F				P323L					D614G, P681H, V1230L	G172C						V62L	R203K, G204R
hCoV-19/India/WB-19- 293702/2021| EPI_ISL_1419472|2021-01-27	WB	Kolkata	GR		I273T		D279N, L353F	K90R			V26F				P323L					D614G, P681H, V1230L	G172C						V62L	R203K, G204R, P279L
hCoV-19/India/WB-1930400312601/2021| EPI_ISL_1419478|2021-01-27	WB	Kolkata	GR			T1335I	D279N, L353F		K109N		V26F				P323L					D614G, P681H, V1230L	G172C						V62L	R203K, G204R
hCoV-19/India/WB-1930400312612/2021| EPI_ISL_1419480|2021-01-27	WB	Kolkata	GR			T1335I	D279N, L353F		K109N		V26F				P323L					D614G, P681H, V1230L	G172C						V62L	R203K, G204R
hCoV-19/India/WB-1930300476787/2021| EPI_ISL_1419729|2021-01-27	WB	North 24 Parganas	GR		T153M,I224T,V480D	T724I	D279N, L353F				V26F				P323L					D614G, P681H, V1230L	G172C						V62L	R203K, G204R, Q418H
hCoV-19/India/WB-1931500788434/2021| EPI_ISL_1419467|2021-01-28	WB	Kolkata	GR			T1335I	D279N, L353F		K109N		V26F				P323L					D614G, P681H, V1230L	G172C						V62L	R203K, G204R
hCoV-19/India/WB-19-295066/2021| EPI_ISL_1419483|2021-01-29	WB	Kolkata	GR		I273T		D279N, L353F	K90R			V26F				P323L					D614G, P681H, V1230L	G172C						V62L	R203K, G204R, P279L
hCoV-19/India/WB-1970400148879/2021| EPI_ISL_1419788|2021-01-29	WB	Paschim Bardhaman	GR				D279N, L353F				V26F				P323L					D614G, P681H, V1230L	G172C						V62L	R203K, G204R
hCoV-19/India/WB-19-295672/2021| EPI_ISL_1419431|2021-01-30	WB	Kolkata	GR				D279N, L353F				V26F	P71S			P323L					D614G, P681H, V1230L	G172C						V62L	R203K, G204R
hCoV-19/India/WB-1930300490467/2021| EPI_ISL_1419747|2021-02-03	WB	North 24 Parganas	GR			V477F	D279N, L353F				V26F				P323L					D614G, P681H, V1230L, V382L, L1200F	G172C						V62L, S67F	R203K, G204R
hCoV-19/India/WB-1931200139570/2021| EPI_ISL_1419193|2021-02-04	WB	Hooghly	GR				D279N, T295I, L353F				V26F	P71S			P323L					D614G, P681H, V1230L, P26S, Q173H, W258S	C133F, G172C						V62L	R203K, G204R
hCoV-19/India/WB-1931200139578/2021| EPI_ISL_1419194|2021-02-04	WB	Hooghly	GR				D279N, T295I, L353F				V26F	P71S			P323L					D614G, P681H, V1230L, P26S, Q173H, W258S	G172C						V62L	R203K, G204R
hCoV-19/India/WB-1930400329773/2021| EPI_ISL_1419520|2021-02-04	WB	Kolkata	GR			T1335I	D279N, L353F		K109N		V26F				P323L					D614G, P681H, V1230L	G172C						V62L	R203K, G204R
hCoV-19/India/WB-1930400329744/2021| EPI_ISL_1419521|2021-02-04	WB	Kolkata	GR				D279N, L353F				V26F				P323L					D614G, P681H, V1230L, E484K	G172C						Q18stop, V62L	R203K, G204R
hCoV-19/India/WB-1930300494176/2021| EPI_ISL_1419748|2021-02-05	WB	North 24 Parganas	GR				H31Y, D279N, L353F		G277S		V26F				P323L					D614G, P681H, V1230L	G172C						V62L	R203K, G204R
hCoV-19/India/WB-1930600193164/2021| EPI_ISL_1419849|2021-02-07	WB	Purba Bardhaman	GR			M829V	D279N, L353F				V26F, P133S				P323L		V125F		L126F	D614G, P681H, V1230L	G172C						R52I, V62L	R203K, G204R
hCoV-19/India/WB-1930300502257/2021| EPI_ISL_1419774|2021-02-09	WB	North 24 Parganas	GR				D279N, L353F				V26F	P71S			P323L					D614G, P681H, V1230L	G172C						V62L	R203K, G204R
hCoV-19/India/WB-1930400342393/2021| EPI_ISL_1419524|2021-02-10	WB	Kolkata	GR			T1335I	D279N, L353F		K109N		V26F				P323L					D614G, P681H, V1230L	G172C						V62L	R203K, G204R
hCoV-19/India/WB-1930300503119/2021| EPI_ISL_1419756|2021-02-10	WB	North 24 Parganas	GR				V210I, D279N, L353F				V26F				P323L					D614G, P681H, V1230L, L1200F	G172C						V62L, S67F	R203K, G204R
hCoV-19/India/WB-1931500840359/2021| EPI_ISL_1419744|2021-02-12	WB	North 24 Parganas	GR			P822S	D279N, L353F				V26F				P323L					D614G, P681H, V1230L	G172C						V62L	R203K, G204R
hCoV-19/India/WB-1931500839685/2021| EPI_ISL_1419745|2021-02-12	WB	North 24 Parganas	GR			P822S	D279N, L353F				V26F				P323L					D614G, P681H, V1230L	G172C						V62L	R203K, G204R
hCoV-19/India/WB-1931300229895/2021| EPI_ISL_1419297|2021-02-13	WB	Howrah	GR			A861S	D279N, L353F	T196M	V149F		V26F				P323L					D614G, P681H, V1230L	G172C						T11I, V62L	R203K, G204R
hCoV-19/India/WB-1931300229896/2021| EPI_ISL_1419298|2021-02-13	WB	Howrah	GR			A861S	D279N, L353F	T196M	V149F		V26F				P323L					D614G, P681H, V1230L	G172C						T11I, V62L	R203K, G204R
hCoV-19/India/WB-1932000223048/2021| EPI_ISL_1419677|2021-02-13	WB	Nadia	GR				D279N, L353F				V26F	P71S			P323L		T131I	S261L		D614G, P681H, V1230L	G172C	S60T					V62L	R203K, G204R
hCoV-19/India/WB-1931500846102/2021| EPI_ISL_1419681|2021-02-14	WB	Nadia	GR			P822S	D279N, L353F				V26F				P323L					D614G, P681H, V1230L	G172C				P84L		V62L	R203K, G204R
hCoV-19/India/WB-1932000223643/2021| EPI_ISL_1419678|2021-02-15	WB	Nadia	GR		R222C	P822S	D279N, L353F				V26F				P323L					D614G, P681H, V1230L	G172C						V62L	R203K, G204R
hCoV-19/India/WB-1930300517745/2021| EPI_ISL_1419766|2021-02-17	WB	North 24 Parganas	GR				D279N, L353F				V26F				P323L					D614G, P681H, V1230L, E484K	G172C				T39I		Q18stop, V62L	R203K, G204R
hCoV-19/India/WB-1930400354095/2021| EPI_ISL_1419909|2021-02-17	WB	South 24 Parganas	GR				D279N, L353F				V26F				P323L					D614G, P681H, V1230L, E484K,	G172C						Q18stop, V62L	R203K, G204R
hCoV-19/India/WB-1931300232802/2021| EPI_ISL_1419347|2021-02-19	WB	Howrah	GR			A861S	D279N, L353F	T196M	V149F		V26F				P323L					D614G, P681H, V1230L	G172C						T11I, V62L	R203K, G204R
hCoV-19/India/WB-1931500869021/2021| EPI_ISL_1419552|2021-02-20	WB	Kolkata	GR				D279N, L353F				V26F				P323L					D614G, P681H, V1230L, E484K	G172C				Q90R		Q18stop, V62L	R203K, G204R
hCoV-19/India/WB-1931300234370/2021| EPI_ISL_1419351|2021-02-22	WB	Howrah	GR			A861S	D279N, L353F	T196M	V149F		V26F				P323L					D614G, P681H, V1230L	G172C						T11I, V62L	R203K, G204R
hCoV-19/India/WB-1930300526566/2021| EPI_ISL_1419622|2021-02-22	WB	Kolkata	GR			M196I	D279N, L353F				V26F				P323L, V435I					D614G, P681H, V1230L, E484K	G172C						V62L	R203K, G204R
hCoV-19/India/WB-1930300531515/2021| EPI_ISL_1589953|2021-02-24	WB	North 24 Parganas	GR		R222C	P822S	D279N, L353F				V26F				P323L					D614G, P681H, V1230L	G172C						V62L	R203K, G204R
hCoV-19/India/WB-1930400368126/2021| EPI_ISL_1419918|2021-02-25	WB	South 24 Parganas	GR				D279N, L353F				V26F				P323L					D614G, P681H, V1230L, E484K	G172C				T39I		Q18stop, V62L	R203K, G204R
hCoV-19/India/WB-1930400367293/2021| EPI_ISL_1589752|2021-02-25	WB	Kolkata	GR				D279N, L353F				V26F				P323L		A274S			D614G, P681H, V1230L, E484K	V163L, G172C						Q18stop, V62L	R203K, G204R
hCoV-19/India/WB-1931500910384/2021| EPI_ISL_1589948|2021-03-04	WB	Kolkata	GR				D279N, L353F				V26F				P323L					D614G, P681H, V1230L	G172C						V62L, L95F	R203K, G204R
hCoV-19/India/WB-1931500919381/2021| EPI_ISL_1419642|2021-03-06	WB	Kolkata	GR				D279N, L353F	A129V			V26F				P323L					D614G, P681H, V1230L, E484K	G172C						V62L	R203K, G204R
hCoV-19/India/WB-1931800120043/2021| EPI_ISL_1419806|2021-03-06	WB	Paschim Medinipur	GR				D279N, L353F				V26F				P323L					D614G, P681H, V1230L, E484K, Q913H	G172C						Q18stop, V62L	D128Y, R203K, G204R
hCoV-19/India/WB-1930300564076/2021| EPI_ISL_1589754|2021-03-10	WB	North 24 Parganas	GR				D279N, L353F				V26F				P323L					D614G, P681H, V1230L, E484K, V622F, K1191N	G172C						Q18stop, V62L	R203K, G204R, P383S
hCoV-19/India/WB-1930400390013/2021| EPI_ISL_1589756|2021-03-11	WB	South 24 Parganas	GR			A1711V	D279N, L353F				V26F				P323L					D614G, P681H, V1230L, E484K, L5F	G172C						Q18stop, P36S, V62L	R203K, G204R, D401Y
hCoV-19/India/WB-1930300570875/2021| EPI_ISL_1589957|2021-03-13	WB	North 24 Parganas	GR		Q134K	A614V, P1044S	D279N, L353F		L37F		V26F				P323L					D614G, P681H, V1230L, K1181N	G172C						V62L	R203K, G204R
hCoV-19/India/WB-1932000232693/2021| EPI_ISL_1589964|2021-03-13	WB	North 24 Parganas	GR		A318S		D279N, L353F				V26F				P323L					D614G, P681H, V1230L, E484K	G172C						V62L	R203K, G204R
hCoV-19/India/WB-1930300572891/2021| EPI_ISL_1589959|2021-03-14	WB	North 24 Parganas	GR		A318S		D279N, L353F				V26F				P323L					D614G, P681H, V1230L, E484K	G172C				G38V		V62L	R203K, G204R
hCoV-19/India/WB-1931300245585/2021| EPI_ISL_1589751|2021-03-15	WB	Howrah	GR				D279N, L353F				V26F				P323L				K182N	D614G, P681H, V1230L, E484K	G172C						Q18stop, V62L	R203K, G204R
hCoV-19/India/WB-1931501009651/2021| EPI_ISL_1589753|2021-03-29	WB	Kolkata	GR		P129S		D279N, L353F				V26F				P323L, E919D					D614G, P681H, V1230L, E484K	G172C, P262S						Q18stop, V62L	R203K, G204R
